# Assessing the Economic Burden of Alcohol Use in India Compared to Excise Taxes on Alcohol Sales

**DOI:** 10.1101/2023.09.05.23295088

**Authors:** Siddhesh Zadey

## Abstract

**Background:** Alcohol use is among the topmost public health risk factors. There is a dearth of evidence on the broader impact of alcohol use on society, especially, for lower-middle-income countries like India. We retrospectively studied the economic burden of alcohol use and compared it with revenue from excise taxes on alcohol sales for India and its states in 2019.

**Methods:** For estimating the overall alcohol-attributable disease burden, disability-adjusted life-years or DALYs for India and its 30 states were extracted for all causes, all age groups, and both sexes with alcohol use as a risk factor from the Global Burden of Disease 2019 Study. Economic burden was calculated by the value of life-year (VLY) or full-income approach. National and state-level (top 10 revenue-earning states) data on excise taxes on alcohol sales were acquired from the Reserve Bank of India. Net losses were assessed by subtracting the revenue from the economic burden. All values are in Indian rupees (INR). Sensitivity analysis was conducted using different discount rates (0%, 3%, and 7%) for VLY values while uncertainty was propagated using 95% uncertainty intervals (UIs) for DALYs.

**Results:** The economic burden of alcohol use in India was 6.2 (95% UI: 4.8, 7.8) trillion INR in 2019. State-level burden varied from 7.3 (4.7, 10.4) billion INR in Mizoram to 1.1 (0.8, 1.4) trillion INR in Maharashtra. Nationally, revenue was 1.8 trillion INR depicting a net loss of 4.4 (3.1, 6.0) trillion. Net loss was largest in Maharashtra and smallest in Telangana. Sensitivity analyses confirmed that all ten states depicted losses in the case of a 3% discount rate, while five and seven states showed losses at 0% and 7% discount rates.

**Conclusion:** These are novel subnational estimates depicting annual net losses due to alcohol use in India with direct policy implications to disincentivize alcohol sales and raise taxes to an adequate level.

**Highlights:**

- The annual economic burden of alcohol use in India runs over six trillion rupees.
- Economic burden exceeds revenue from excise taxes noting net loss.
- Economic burden varies across states with Maharashtra having the largest burden.
- All of the top ten revenue-earning states depict net losses in primary analysis.
