## Supplementary material for "Assessing the Economic Burden of Alcohol Use in India Compared to Excise Taxes on Alcohol Sales": Dataset

### Sheet: Sheet1
Location	DALY_mean	DALY_lower	DALY_upper	GDP_per_capita_2019_20_INR	VLY_mean_3_percent_discount	VLY_lower_3_percent_discount	VLY_upper_3_percent_discount	Revenue_alcohol_sales_excise_taxes_INR	net_loss_benefit_mean_3_percent_discount	net_loss_benefit_lower_3_percent_discount	net_loss_benefit_upper_3_percent_discount	VLY_mean_0_percent_discount	VLY_lower_0_percent_discount	VLY_upper_0_percent_discount	net_loss_benefit_mean_0_percent_discount	net_loss_benefit_lower_0_percent_discount	net_loss_benefit_upper_0_percent_discount	VLY_mean_7_percent_discount	VLY_lower_7_percent_discount	VLY_upper_7_percent_discount	net_loss_benefit_mean_7_percent_discount	net_loss_benefit_lower_7_percent_discount	net_loss_benefit_upper_7_percent_discount
Jammu & Kashmir and Ladakh	87131.5	63004.7	112182	121972	2.97573e+10	2.15175e+10	3.83125e+10					1.06276e+10	7.68481e+09	1.3683e+10				1.27531e+10	9.22177e+09	1.64196e+10
Arunachal Pradesh	21306.5	12334.1	33120.2	185613	1.10734e+10	6.41022e+09	1.72131e+10					3.95477e+09	2.28936e+09	6.14753e+09				4.74573e+09	2.74724e+09	7.37704e+09
Uttarakhand	184123	125523	252759	226145	1.16588e+11	7.9482e+10	1.60048e+11					4.16385e+10	2.83864e+10	5.71602e+10				4.99662e+10	3.40637e+10	6.85922e+10
Himachal Pradesh	98124.1	67239.7	134696	222214	6.10526e+10	4.18364e+10	8.38078e+10					2.18045e+10	1.49416e+10	2.99314e+10				2.61654e+10	1.79299e+10	3.59176e+10
Andhra Pradesh	533484	321085	778197	188069	2.80929e+11	1.69081e+11	4.09793e+11	85180000000	-1.95749e+11	-8.39009e+10	-3.24613e+11	1.00332e+11	6.0386e+10	1.46355e+11	-1.51517e+10	2.4794e+10	-6.11745e+10	1.20398e+11	7.24632e+10	1.75625e+11	-3.5218e+10	1.27168e+10	-9.04454e+10
Assam	628861	389373	897586	97136.2	1.71039e+11	1.05902e+11	2.44127e+11					6.10852e+10	3.78222e+10	8.7188e+10				7.33022e+10	4.53867e+10	1.04626e+11
Delhi	219959	161196	279574	414710	2.55414e+11	1.87179e+11	3.24638e+11					9.12194e+10	6.68496e+10	1.15942e+11				1.09463e+11	8.02195e+10	1.39131e+11
Goa	21573.5	13877.3	30709.9	484326	2.92561e+10	1.88192e+10	4.16461e+10					1.04486e+10	6.72115e+09	1.48736e+10				1.25383e+10	8.06538e+09	1.78483e+10
Haryana	295603	210714	391328	272885	2.25863e+11	1.61002e+11	2.99005e+11	70000000000	-1.55863e+11	-9.10017e+10	-2.29005e+11	8.06654e+10	5.75006e+10	1.06787e+11	-1.06654e+10	1.24994e+10	-3.67874e+10	9.67985e+10	6.90007e+10	1.28145e+11	-2.67985e+10	9.99264e+08	-5.81449e+10
Karnataka	903235	604870	1.22054e+06	246419	6.23207e+11	4.17344e+11	8.42141e+11	209500000000	-4.13707e+11	-2.07844e+11	-6.32641e+11	2.22574e+11	1.49051e+11	3.00765e+11	-1.3074e+10	6.04486e+10	-9.12647e+10	2.67089e+11	1.78862e+11	3.60918e+11	-5.75888e+10	3.06383e+10	-1.51418e+11
Kerala	314017	217761	412282	245323	2.157e+11	1.49581e+11	2.83198e+11					7.70356e+10	5.34217e+10	1.01142e+11				9.24427e+10	6.41061e+10	1.21371e+11
Maharashtra	1.67394e+06	1.18829e+06	2.15739e+06	229489	1.07562e+12	7.6356e+11	1.38627e+12	174774000000	-9.00851e+11	-5.88786e+11	-1.2115e+12	3.84152e+11	2.727e+11	4.95097e+11	-2.09378e+11	-9.7926e+10	-3.20323e+11	4.60982e+11	3.2724e+11	5.94117e+11	-2.86208e+11	-1.52466e+11	-4.19343e+11
Manipur	50562	29222.3	76769.7	92429.3	1.30856e+10	7.56281e+09	1.98682e+10					4.67341e+09	2.701e+09	7.09578e+09				5.6081e+09	3.2412e+09	8.51493e+09
Meghalaya	44559.1	27656.7	64266.1	97461.4	1.21598e+10	7.54728e+09	1.75377e+10					4.34279e+09	2.69546e+09	6.26347e+09				5.21135e+09	3.23455e+09	7.51616e+09
Mizoram	12438	7964.6	17701.9	209921	7.31078e+09	4.68143e+09	1.04048e+10					2.61099e+09	1.67194e+09	3.716e+09				3.13319e+09	2.00633e+09	4.45919e+09
Nagaland	24540.6	14697	37068.7	136299	9.36559e+09	5.60891e+09	1.41468e+10					3.34485e+09	2.00318e+09	5.05242e+09				4.01382e+09	2.40382e+09	6.0629e+09
Odisha	602030	410175	818689	125170	2.10998e+11	1.43757e+11	2.86932e+11					7.53563e+10	5.13417e+10	1.02476e+11				9.04275e+10	6.16101e+10	1.22971e+11
Punjab	333261	215443	457273	173975	1.62341e+11	1.04949e+11	2.22751e+11					5.7979e+10	3.74817e+10	7.95541e+10				6.95748e+10	4.49781e+10	9.54649e+10
Rajasthan	704057	522516	906131	128318	2.52961e+11	1.87735e+11	3.25565e+11	105000000000	-1.47961e+11	-8.27351e+10	-2.20565e+11	9.03433e+10	6.70482e+10	1.16273e+11	1.46567e+10	3.79518e+10	-1.12731e+10	1.08412e+11	8.04579e+10	1.39528e+11	-3.41198e+09	2.45421e+10	-3.45277e+10
Sikkim	9403.48	5456.04	14473.3	461904	1.21618e+10	7.05646e+09	1.87188e+10					4.3435e+09	2.52016e+09	6.68527e+09				5.2122e+09	3.0242e+09	8.02233e+09
Tamil Nadu	904151	607694	1.22028e+06	236783	5.99444e+11	4.02896e+11	8.09035e+11	72623000000	-5.26821e+11	-3.30273e+11	-7.36412e+11	2.14087e+11	1.43891e+11	2.88941e+11	-1.41464e+11	-7.12683e+10	-2.16318e+11	2.56904e+11	1.7267e+11	3.46729e+11	-1.84281e+11	-1.00047e+11	-2.74106e+11
Tripura	46528.4	27258.9	70792.2	139225	1.81382e+10	1.06263e+10	2.75969e+10					6.47792e+09	3.79512e+09	9.85605e+09				7.7735e+09	4.55415e+09	1.18273e+10
West Bengal	846301	590347	1.13179e+06	124182	2.94267e+11	2.05269e+11	3.93535e+11	118737000000	-1.7553e+11	-8.65321e+10	-2.74798e+11	1.05095e+11	7.33104e+10	1.40548e+11	1.36417e+10	4.54266e+10	-2.18112e+10	1.26114e+11	8.79725e+10	1.68658e+11	-7.37732e+09	3.07645e+10	-4.99209e+10
Bihar	823167	556973	1.11351e+06	49271.4	1.13564e+11	7.68399e+10	1.5362e+11					4.05586e+10	2.74428e+10	5.48643e+10				4.86703e+10	3.29314e+10	6.58372e+10
Chhattisgarh	501932	317444	704487	117700	1.65417e+11	1.04617e+11	2.32171e+11					5.90774e+10	3.73631e+10	8.29181e+10				7.08928e+10	4.48357e+10	9.95018e+10
Jharkhand	253705	159664	366975	85153.9	6.04912e+10	3.80688e+10	8.74982e+10					2.1604e+10	1.3596e+10	3.12493e+10				2.59248e+10	1.63152e+10	3.74992e+10
Madhya Pradesh	951924	673320	1.30639e+06	113079	3.014e+11	2.13188e+11	4.13632e+11	130000000000	-1.714e+11	-8.31876e+10	-2.83632e+11	1.07643e+11	7.61384e+10	1.47726e+11	2.23572e+10	5.38616e+10	-1.77258e+10	1.29171e+11	9.13661e+10	1.77271e+11	8.28653e+08	3.86339e+10	-4.72709e+10
Uttar Pradesh	2.53848e+06	1.84514e+06	3.34051e+06	74140.6	5.26973e+11	3.8304e+11	6.93468e+11	315174000000	-2.11799e+11	-6.78659e+10	-3.78294e+11	1.88205e+11	1.368e+11	2.47667e+11	1.26969e+11	1.78374e+11	6.75068e+10	2.25845e+11	1.6416e+11	2.97201e+11	8.93286e+10	1.51014e+11	1.79734e+10
Gujarat	676938	497007	861898	240914	4.56635e+11	3.35261e+11	5.81401e+11					1.63084e+11	1.19736e+11	2.07643e+11				1.95701e+11	1.43683e+11	2.49172e+11
Telangana	346366	202838	527924	256308	2.48574e+11	1.45569e+11	3.78871e+11	109010000000	-1.39564e+11	-3.65591e+10	-2.69861e+11	8.87765e+10	5.1989e+10	1.35311e+11	2.02335e+10	5.7021e+10	-2.63012e+10	1.06532e+11	6.23868e+10	1.62373e+11	2.47815e+09	4.66232e+10	-5.33635e+10
India	1.47019e+07	1.13311e+07	1.82989e+07	151677	6.24384e+12	4.81225e+12	7.77146e+12	1755014000000	-4.48883e+12	-3.05724e+12	-6.01645e+12	2.22994e+12	1.71866e+12	2.77552e+12	-4.7493e+11	3.63524e+10	-1.02051e+12	2.67593e+12	2.06239e+12	3.33063e+12	-9.20919e+11	-3.0738e+11	-1.57561e+12
Disability-adjusted life-years (DALYs) denote disease burden due to alcohol use as a risk, all causes, all ages, and both sexes from Global Burden Disease 2019.
Lower and upper values depict the lower and upper limits of the 95% uncertainty intervals.
VLY stands for Value of Life-Year and denotes economic burden.
For net benefit/loss columns, negative values denote losses.
All monetary values are presented in 2019 Indian National Rupees (INR).
